# The Role of PITPNC1 in Lung Adenocarcinoma: Differential Expression, Immune Infiltration, and Prognostic Significance

**DOI:** 10.1101/2024.08.18.24312183

**Authors:** Chao Li, Junsong Chen, Ganggang Zhang, Fang Guo, Xin Zhang

**Affiliations:** Department of Pulmonary Medicine, Wuhu No. 1 People’s Hospital, Wuhu, PR China; Key Laboratory of Systems Biomedicine (Ministry of Education), Shanghai Center for Systems Biomedicine, Shanghai Jiao Tong University, Shanghai, PR China

**Keywords:** Lung adenocarcinoma(LUAD), PITPNC1, bioinformatics analysis, metastasis

## Abstract

Lung adenocarcinoma (LUAD) is one of the most prevalent and deadly forms of lung cancer, necessitating the identification of novel biomarkers for diagnosis and prognosis. This study aims to explore the differential expression, diagnostic potential, underlying mechanisms, and clinical significance of PITPNC1 (phosphatidylinositol transfer protein, cytoplasmic 1) in LUAD.We utilized data from The Cancer Genome Atlas (TCGA) and Gene Expression Omnibus (GEO) databases, comprising 530 LUAD samples and 59 control samples from TCGA-LUAD, as well as GSE10072 and GSE75037 datasets with a total of 224 samples. Data preprocessing included normalization to Fragments Per Kilobase of transcript per Million mapped reads (FPKM) format and batch effect correction using the R package sva. Differential gene expression analysis was performed using DESeq2 for TCGA-LUAD and limma for GEO datasets. Receiver Operating Characteristic (ROC) curve analysis was conducted to assess the diagnostic efficacy of PITPNC1.Our results revealed that PITPNC1 is significantly overexpressed in LUAD samples compared to controls (p < 0.001 in TCGA-LUAD; p < 0.01 in GEO). However, ROC curve analysis indicated moderate diagnostic accuracy with Area Under Curve (AUC) values between 0.5 and 0.7. Differential expression analysis identified 3838 genes associated with PITPNC1 expression, which were further subjected to Gene Ontology (GO) and Kyoto Encyclopedia of Genes and Genomes (KEGG) enrichment analyses. These genes were enriched in pathways related to external stimulus response, hormone level regulation, nitrogen metabolism, and neuroactive ligand-receptor interaction.Gene Set Enrichment Analysis (GSEA) highlighted significant enrichment in IL12 signaling pathway, Notch signaling pathway, MAPK6/MAPK4 signaling pathway, and Hedgehog On State pathway. Immune infiltration analysis using single-sample Gene Set Enrichment Analysis (ssGSEA) showed significant differences in five immune cell types between high and low PITPNC1 expression groups. Cox regression analysis indicated that PITPNC1 expression along with clinical stages are significant predictors of overall survival in LUAD patients.In conclusion, our comprehensive bioinformatics analysis underscores the potential role of PITPNC1 as a biomarker for LUAD diagnosis and prognosis.
