## Supplementary material for "The Role of PITPNC1 in Lung Adenocarcinoma: Differential Expression, Immune Infiltration, and Prognostic Significance": S2

	x
1	SCG2
2	CHGB
3	KLK3
4	CGA
5	AFP
6	CPS1
7	FGB
8	FGL1
9	DDC
10	ZBTB20
11	AMBP
12	CALB1
13	KLK13
14	PCSK1
15	PART1
16	RET
17	S100A7
18	CA1
19	SCGB2A1
20	BMP6
21	CPN1
22	NEUROD1
23	NTS
24	APCS
25	CPLX2
26	SLC6A15
27	ANGPTL7
28	DIO1
29	INSM1
30	CYP24A1
31	UGT2B4
32	TAC1
33	MAGEC1
34	HAL
35	GP2
36	PDIA2
37	UMOD
38	CYP2B6
39	NPPB
40	PAEP
41	CA6
42	G6PC
43	SCN4A
44	SPINK4
45	CNGA3
46	APOF
47	CTAG2
48	UGT2B15
49	CA5A
50	ADAM20
51	GYPB
52	LAIR2
53	DEFA5
54	PITX2
55	ADAM2
56	TBX10
57	PRB1
58	S100G
59	DNAH9
60	PAX7
61	PSG2
62	C8orf17
63	PAPOLB
64	GPR50
65	PBOV1
66	PCK1
67	AMELX
68	CTNND2
69	MYCN
70	MYL1
71	ASCL1
72	INHA
73	ANXA10
74	KCNJ13
75	KCNF1
76	MAB21L2
77	MYT1
78	SCN3A
79	NPY6R
80	INHBE
81	CALCA
82	SLC6A5
83	ID2B
84	CCKAR
85	DSCAM
86	PDC
87	OLFM4
88	SST
89	KRT20
90	TFF2
91	SERPINB10
92	LILRP2
93	CALCB
94	FSTL4
95	MTMR7
96	OR2B2
97	PRB4
98	GABRG3
99	BAALC
100	PITPNC1
101	SCG3
102	DLL3
103	FZD10
104	BARX1
105	UGT2A3
106	TNMD
107	GKN1
108	NPAS3
109	LRRC19
110	UBQLN3
111	SLC30A10
112	HRH3
113	ARL14
114	SLC25A21
115	TRPC5
116	KLK14
117	TM4SF20
118	KCNK10
119	KLK12
120	GREM2
121	GALR1
122	OBP2A
123	CHRNA9
124	GPR22
125	GPR52
126	NEUROD4
127	FFAR2
128	TAS2R13
129	FGF21
130	TAS2R3
131	OR6A2
132	DSPP
133	KCNC2
