## Supplementary material for "The Role of PITPNC1 in Lung Adenocarcinoma: Differential Expression, Immune Infiltration, and Prognostic Significance": S4

mRNA	TF
PITPNC1	BRD3
PITPNC1	CREB1
PITPNC1	CTCF
PITPNC1	E2F1
PITPNC1	EBF1
PITPNC1	EP300
PITPNC1	ERG
PITPNC1	FLI1
PITPNC1	FOXA1
PITPNC1	MEN1
PITPNC1	SMARCA4
PITPNC1	STAT3
PITPNC1	T
PITPNC1	TBP
PITPNC1	TFAP2A
PITPNC1	YY1
PITPNC1	ZNF263
