## Supplementary material for "The Role of PITPNC1 in Lung Adenocarcinoma: Differential Expression, Immune Infiltration, and Prognostic Significance": S5

miRNA	mRNA
hsa-miR-185-5p	PITPNC1
hsa-miR-369-3p	PITPNC1
hsa-miR-374a-5p	PITPNC1
hsa-miR-495-3p	PITPNC1
hsa-miR-620	PITPNC1
hsa-miR-641	PITPNC1
hsa-miR-655-3p	PITPNC1
hsa-miR-193a-5p	PITPNC1
hsa-miR-541-5p	PITPNC1
hsa-miR-374b-5p	PITPNC1
hsa-miR-1270	PITPNC1
hsa-miR-1914-3p	PITPNC1
hsa-miR-4306	PITPNC1
hsa-miR-374c-5p	PITPNC1
hsa-miR-4424	PITPNC1
hsa-miR-4644	PITPNC1
hsa-miR-5194	PITPNC1
hsa-miR-5688	PITPNC1
hsa-miR-1277-5p	PITPNC1
